# Wastewater surveillance for COVID-19 response at multiple geographic scales: Aligning wastewater and clinical results at the census-block level and addressing pervasiveness of qPCR non-detects

**DOI:** 10.1101/2022.01.28.22269911

**Authors:** Hannah Safford, Rogelio E. Zuniga-Montanez, Minji Kim, Xiaoliu Wu, Lifeng Wei, James Sharpnack, Karen Shapiro, Heather Bischel

## Abstract

Wastewater surveillance is a useful complement to clinical testing for managing COVID-19. While good agreement has been found between community-scale wastewater and clinical data, little is known about sub-community relationships between the two data types. Moreover, effects of non-detects in qPCR wastewater data have been largely overlooked. We used data collected from September 2020–June 2021 in Davis, California (USA) to address these gaps. By applying a predictive probability model to spatially disaggregate clinical results, we compared wastewater and clinical data at the community scale, in 16 sampling zones isolating city sub-regions, and in seven zones isolating high-priority building complexes or neighborhoods. We found reasonable agreement between wastewater and clinical data at all scales. Greater activity (i.e., more frequent detections) in clinical data tended to be mirrored in wastewater data. Small, isolated clinical-data spikes were often matched as well. We also developed a method for handling such non-detects using multiple imputation and compared results to (i) single imputation using half the qPCR limit of detection, (ii) single imputation using maximum qPCR cycle number, and (iii) non-detect censoring. Apparent wastewater trends were significantly influenced by non-detect handling. Multiple imputation improved correlation relative to single imputation, though not necessarily relative to censoring.
