## Supplementary material for "Wastewater surveillance for COVID-19 response at multiple geographic scales: Aligning wastewater and clinical results at the census-block level and addressing pervasiveness of qPCR non-detects": SI MIQE

### Sheet: SI MIQE
ITEM TO CHECK	IMPORTANCE	CHECKLIST
EXPERIMENTAL DESIGN
Definition of experimental and control groups	E	Experimental groups: wastewater samples collected from 24 locations in the City of Davis. Control groups: N/A.
Number within each group	E	964 wastewater samples were analyzed over the duration of the experimental period.
Assay carried out by core lab or investigator's lab?	D	Sample collection was performed by staff at the City of Davis and UC Davis. All sample processing and analysis was conducted in the Bischel Lab at UC Davis.
Acknowledgement of authors' contributions	D
SAMPLE
Description	E	Samples were 24-hour composites collected by insulated, ice-packed autosamplers deployed at the sampling zones.
Volume/mass of sample processed	D	45 or 5 mL of wastewater, depending on the concentration method used.
Microdissection or macrodissection	E	N/A
Processing procedure	E	Samples were either processed immediately or were stored at 4C for up to one week before processing. Prior to concentration, samples were pasteurized for 30 minutes at 60C and then spiked with a known quantity of phi6 bacteriophage. Concentration was carried out using either ultrafiltration (via 100 kDa Amicon devices) or magnetic-particle capture (via Nanotrap Magnetic Virus Particles on a KingF…
If frozen - how and how quickly?	E	Samples were not frozen.
If fixed - with what, how quickly?	E	Samples were not fixed.
Sample storage conditions and duration (especially for FFPE samples)	E	See above.
NUCLEIC ACID EXTRACTION
Procedure and/or instrumentation	E	Samples concentrated by ultrafiltration were extracted using either the Macherey-Nagel NucleoSpin RNA Stool Kit or the Qiagen AllPrep PowerViral DNA/RNA Kit. Samples concentrated using magnetic particles were concentrated using the MagMAX Microbiome Ultra Nucleic Acid Isolation Kit on a KingFisher Flex robot.
Name of kit and details of any modifications	E	Kits listed above. The Macherey Nagel kit was used following the manufacturer's instructions for isolating total RNA with the following modifications: (1) bead beating was only carried out for 2 minutes, and (2) the DNA digestion step was omitted. The Qiagen kit was used following the manufacturer's instructions but omitting the bead-beating step. Samples were eluted into 100 or 105 uL of RNAse- …
Source of additional reagents used	D
Details of DNase or RNAse treatment	E	No DNAse or RNAse treatment was performed.
Contamination assessment (DNA or RNA)	E	No contamination assessment was performed.
Nucleic acid quantification	E	RNA concentrations in two ultrafiltration-processed samples with two biological replicates each (n = 4) were measured using a Nanodrop 2000 spectrophotometer (Thermo Scientific) and following the equipment’s RNA Nucleic Acid quantification method. Yields and A260/A280 purities in the 11.8-21.5 ng/uL and 1.77-2.08 ranges were obtained, respectively.
Instrument and method	E	See above.
Purity (A260/A280)	D	See above.
Yield	D	See above.
RNA integrity method/instrument	E	No assessment of RNA integrity was performed.
RIN/RQI or Cq of 3' and 5' transcripts	E	N/A
Electrophoresis traces	D
Inhibition testing (Cq dilutions, spike or other)	E	A subset of RNA extracts was used to assess template inhibition in qPCR by conducting serial dilutions. Four samples processed via particle-based capture and two processed via ultrafiltrations were tested using the PMMoV assay and undiluted, 4x, 16x and 64x, and undiluted, 3x, 9x and 27x dilutions, respectively. Two biological replicates were extracted and qPCR-assayed for both of the ultrafiltra…
REVERSE TRANSCRIPTION
Complete reaction conditions	E	Reverse transcription was performed as part of a one-step RT-qPCR process. Assay details are provided in SI Materials and Methods.
Amount of RNA and reaction volume	E	N/A
Priming oligonucleotide (if using GSP) and concentration	E	N/A
Reverse transcriptase and concentration	E	N/A
Temperature and time	E	N/A
Manufacturer of reagents and catalogue numbers	D
Cqs with and without RT	D*
Storage conditions of cDNA	D
qPCR TARGET INFORMATION
If multiplex, efficiency and LOD of each assay.	E	N/A
Sequence accession number	E	N1 and N2 genes from the SARS-CoV-2 genome (accession no. MN908947). Phi6 accession nos. = M17461, M17462, M12921. PMMoV accession no. M81413.
Location of amplicon	D
Amplicon length	E	N1 = 71 bp; N2 = 67 bp; phi6 = 82 bp; PMMoV = 68 bp.
In silico specificity screen (BLAST, etc)	E	BLAST was used to confirm assay specificity.
Pseudogenes, retropseudogenes or other homologs?	D
Sequence alignment	D
Secondary structure analysis of amplicon	D
Location of each primer by exon or intron (if applicable)	E	N/A
What splice variants are targeted?	E	N/A
qPCR OLIGONUCLEOTIDES
Primer sequences	E	See Table S2.
RTPrimerDB Identification Number	D
Probe sequences	D**
Location and identity of any modifications	E	N/A
Manufacturer of oligonucleotides	D
Purification method	D
qPCR PROTOCOL
Complete reaction conditions	E	RT-qPCR amplifications were performed in 25 uL reactions on StepOnePlus qPCR thermocyclers (Applied Biosystems). Each reaction contained the following components: 0.625 uL bovine serum albumin (BSA; 25 mg/mL), 1.875 uL primer/probe mix, 2.5 uL RNAse-free water, 2.5 uL 10x Multiplex Enzyme Mix from the Path-ID Multiplex One-Step Kit, 12.5 uL of 2x Multiplex RT-PCR Buffer from the Path-ID kit, and …
Reaction volume and amount of cDNA/DNA	E	Reaction volume = 25 uL; template = 5 uL of undiluted RNA extract.
Primer, (probe), Mg++ and dNTP concentrations	E	500 nM primers for N1 and N2; 400 nM primers for phi6; 450 nM primers for PMMoV.
Polymerase identity and concentration	E	2x Multiplex RT-PCR Buffer (ThermoFisher) containing AmpliTaq Gold ultrapure thermostable DNA polymerase; added to achieve 12.5 uL of multiplex buffer in each 25 uL reaction.
Buffer/kit identity and manufacturer	E	See above.
Exact chemical constitution of the buffer	D
Additives (SYBR Green I, DMSO, etc.)	E	See "Complete reaction conditions", above.
Manufacturer of plates/tubes and catalog number	D
Complete thermocycling parameters	E	See Table S2.
Reaction setup (manual/robotic)	D	Manual.
Manufacturer of qPCR instrument	E	Applied Biosystems.
qPCR VALIDATION
Evidence of optimisation (from gradients)	D
Specificity (gel, sequence, melt, or digest)	E	NGS sequence-verified SARS-CoV-2 (2019-nCoV) RUO plasmid controls were purchased from IDT for the N1 and N2 assays. Restriction enzyme digestion folowed by gel electrophoresis was peformed for the synthesized PMMoV and Phi6 plasmids.
For SYBR Green I, Cq of the NTC	E	N/A
Standard curves with slope and y-intercept	E	See Table S4.
PCR efficiency calculated from slope	E	See Table S4.
Confidence interval for PCR efficiency or standard error	D	See Table S4.
r2 of standard curve	E	See Table S4.
Linear dynamic range	E	1,000,000 - 2.5 gene copies/reaction (N1) 1,000,000 - 5 gene copies/reaction (N2) 1,000,000 - 1,000 gene copies/reaction (PMMoV) 5.78E+09 - 5.78E+04 gene copies/reaction (Phi6)
Cq variation at lower limit	E	0.09 (N1); 0.63 (N2); 0.96 (PMMoV); 0.10 (Phi6)
Confidence intervals throughout range	D	0.95
Evidence for limit of detection	E	N/A
If multiplex, efficiency and LOD of each assay.	E	N/A
DATA ANALYSIS
qPCR analysis program (source, version)	E	StepOne Plus v2.3
Cq method determination	E	Standard curve
Outlier identification and disposition	E	No Cq values were discarded. Outlier detection and removal later in the data-analysis pipeline is discussed in the manuscript.
Results of NTCs	E	NTC reactions were run in duplicate on each plate. Amplification of NTCs was rarely observed, and never consistently.
Justification of number and choice of reference genes	E	N/A
Description of normalisation method	E	N/A
Number and concordance of biological replicates	D	One biological replicate per sample.
Number and stage (RT or qPCR) of technical replicates	E	Three technical replicates per target.
Repeatability (intra-assay variation)	E	Standard deviations of targets: 0.60 (N1); 0.82 (N2); 0.60 (phi6); 0.23 (PMMoV).
Reproducibility (inter-assay variation, %CV)	D
Power analysis	D
Statistical methods for result significance	E	See information on the data-analysis pipeline in the manuscript.
Software (source, version)	E	Data analysis performed using MATLAB (R2021a).
Cq or raw data submission using RDML	D
Table 1. MIQE checklist for authors, reviewers and editors. All essential information (E) must be submitted with the manuscript. Desirable
information (D) should be submitted if available. If using primers obtained from RTPrimerDB, information on qPCR target, oligonucleotides,
protocols and validation is available from that source.
*: Assessing the absence of DNA using a no RT assay is essential when first extracting RNA. Once the sample has been validated as
RDNA-free, inclusion of a no-RT control is desirable, but no longer essential.
**: Disclosure of the probe sequence is highly desirable and strongly encouraged. However, since not all commercial pre-designed assay
vendors provide this information, it cannot be an essential requirement. Use of such assays is advised against.
