## Supplementary material for "Wastewater surveillance for COVID-19 response at multiple geographic scales: Aligning wastewater and clinical results at the census-block level and addressing pervasiveness of qPCR non-detects": SI Methods comparison

### Sheet: SI Methods comparison
SampleID	SampleType	ProcessMethod	SampleVol	ConcVol	ExtVol	ElutionVol	qPCRVol	N1CtAvg	N1CtSD	N1Conc	N1PosReps	N1CtAvg	N1CtSD	N2Conc	N2PosReps	PMMoVCtAvg	PMMoVCtSD	PMMoVConc	PMMoVPosReps
1	Sewershed	NT	40	1	1	0.105	0.05	0	N/A	0	0	35.6702	0.19181	1419.09	3	24.813	0.105407	7.29546e+06	3
1	Sewershed	NT	40	1	1	0.105	0.05	0	N/A	0	0	36.8529	1.25401	634.767	3	25.1805	0.160307	5.55279e+06	3
1	Sewershed	NT	40	1	1	0.105	0.05	34.62	0.149985	922.147	3	35.7421	0.257242	1351.33	3	24.6212	0.138489	8.41248e+06	3
2	Sewershed	NT	40	1	1	0.105	0.05	35.7444	0.192159	412.371	3	38.4517	1.32774	213.939	3	23.7148	0.110972	1.64943e+07	3
2	Sewershed	NT	40	1	1	0.105	0.05	0	N/A	0	0	37.785	0.945966	336.714	3	23.666	0.088032	1.71025e+07	3
2	Sewershed	NT	40	1	1	0.105	0.05	0	N/A	0	0	37.3598	0.096509	449.64	3	23.9298	0.150996	1.40591e+07	3
3	Sewershed	NT	40	1	1	0.105	0.05	35.4998	0.700828	491.275	3	36.871	0.12291	627.012	3	24.0292	0.384371	1.30586e+07	3
3	Sewershed	NT	40	1	1	0.105	0.05	35.3248	0.272595	556.819	3	36.3118	0.359771	917.187	3	23.4148	0.199986	2.06111e+07	3
3	Sewershed	NT	40	1	1	0.105	0.05	34.908	0.254292	750.371	3	36.5887	0.621182	759.724	3	23.548	0.135028	1.86698e+07	3
4	Wastewater influent	NT	40	1	1	0.105	0.05	33.3985	0.106965	2210.51	3	35.2036	0.308565	1949.22	3	23.1835	0.051571	2.44743e+07	3
4	Wastewater influent	NT	40	1	1	0.105	0.05	33.0598	0.201023	2816.94	3	34.1308	0.073561	4043.6	3	22.2333	0.228459	4.95702e+07	3
4	Wastewater influent	NT	40	1	1	0.105	0.05	33.5087	0.309793	2042.9	3	35.1283	0.344769	2051.68	3	23.1553	0.172161	2.49929e+07	3
1	Sewershed	MN	45	1	0.2	0.105	0.05	38.3706	0.104789	190.378	2	39.1752	1.17621	395.294	2	23.3473	0.139563	9.63126e+07	3
1	Sewershed	MN	45	1	0.2	0.105	0.05	37.793	0.905465	285.857	2	38.7643	0.042206	520.26	2	22.835	0.092679	1.40911e+08	3
1	Sewershed	MN	45	1	0.2	0.105	0.05	0	N/A	0	0	0	N/A	0	0	23.0814	0.119805	1.17346e+08	3
2	Sewershed	MN	45	1	0.2	0.105	0.05	0	N/A	0	0	0	N/A	0	0	25.6278	0.196014	1.77026e+07	3
2	Sewershed	MN	45	1	0.2	0.105	0.05	0	N/A	0	0	0	N/A	0	0	25.2543	0.025515	2.33625e+07	3
2	Sewershed	MN	45	1	0.2	0.105	0.05	0	N/A	0	0	0	N/A	0	0	24.8539	0.034057	3.14543e+07	3
3	Sewershed	MN	45	1	0.2	0.105	0.05	38.7892	0.296204	142.095	2	39.9056	N/A	133.447	1	24.9465	0.048172	2.93634e+07	3
3	Sewershed	MN	45	1	0.2	0.105	0.05	38.6264	N/A	85.4243	1	39.9353	0.024468	238.846	2	24.5875	0.093296	3.83379e+07	3
3	Sewershed	MN	45	1	0.2	0.105	0.05	38.7358	0.37479	147.48	2	39.916	0.08059	241.892	2	25.24	0.308349	2.36118e+07	3
4	Wastewater influent	MN	45	1	0.2	0.105	0.05	38.3364	N/A	103.334	1	39.8501	N/A	137.983	1	25.7257	0.267474	1.64612e+07	3
4	Wastewater influent	MN	45	1	0.2	0.105	0.05	0	N/A	0	0	39.7873	N/A	143.322	1	24.9311	0.050562	2.97014e+07	3
4	Wastewater influent	MN	45	1	0.2	0.105	0.05	38.685	0.148894	152.795	2	0	N/A	0	0	24.9073	0.325833	3.02316e+07	3

### Sheet: Key
Column header	Description
SampleID	Unique sample identifier
SampleType	City of Davis wastewater treatment plant influent or sewershed sample
ProcessMethod	Sample processing method NT = Manual concentration using Nanotrap® Magnetic Virus Particles and the PureLink™ Viral RNA/DNA Mini Kit (Thermo Fisher Scientific)
SampleVol	Starting sample volume
ConcVol	Volume of concentrated sample
ExtVol	Volume of concentrated sample used for extraction
ElutionVol	Volume of eluted sample extract
qPCRVol	Volume of eluted sample extract used for RT-qPCR
N1CtAvg	Average Ct of wells positive for the N1 target
N1CtSD	Standard deviation of wells positive for the N1 target
N1Conc	Calculated N1 gene copies per liter of starting sample
N1PosReps	Number of wells positive for the N1 target (out of 3)
N1CtAvg	Average Ct of wells positive for the N2 target
N1CtSD	Standard deviation of wells positive for the N2 target
N2Conc	Calculated N2 gene copies per liter of starting sample
N2PosReps	Number of wells positive for the N2 target (out of 3)
PMMoVCtAvg	Average Ct of wells positive for the PMMoV target
PMMoVCtSD	Standard deviation of wells positive for the PMMoV target
PMMoVConc	Calculated PMMoV gene copies per liter of starting sample
PMMoVPosReps	Number of wells positive for the PMMoV target (out of 3)
